# A randomized double-blind Phase IIb trial to evaluate the efficacy of ChAd63-KH for the treatment of post kala-azar dermal leishmaniasis

**DOI:** 10.1101/2024.04.11.24305597

**Authors:** Brima M. Younis, Rebecca Wiggins, Eltahir A.G. Khalil, Mohamed Osman, Francesco Santoro, Chiara Sonnati, Ada Keding, Maria Novedrati, Giorgio Montesi, Ali Noureldein, Elmukashfi T. A. Elmukashfi, Ala Eldin Mustafa, Mohammed Alamin, Mohammed Saeed, Khalid Salman, Ahmed J. Suliman, Amin E.A. Musa, Alison M. Layton, Charles J. N. Lacey, Paul M. Kaye, Ahmed M. Musa

## Abstract

**Background:** In a recent Phase IIa clinical trial, the candidate leishmaniasis vaccine ChAd63-KH was shown to be safe and immunogenic in Sudanese patients with post kala-azar dermal leishmaniasis (PKDL). However, its value as a stand-alone therapeutic was unknown.

**Methods:** To assess the therapeutic efficacy of ChAd63-KH, we conducted a “window of opportunity” randomized, double-blind, placebo-controlled trial (Clinicaltrials.gov registration: NCT03969134). We aimed to enrol 100 participants (male and female aged 12-50 years) with uncomplicated PKDL of ≥ six months duration. ChAd63-KH (7.5×10^10^ viral particles) or saline placebo was administered once intramuscularly. Primary outcomes were safety and efficacy. Safety was determined by adverse event monitoring. Efficacy was the proportion of participants at 90 days post-vaccination with ≥90% improvement in clinical disease. Participants failing to reach this clinical endpoint were offered a standard of care (AmBisome^®^). Secondary outcomes included changes in PKDL severity grade and measurements of vaccine-induced immune response.

**Findings:** Between 4^th^ April 2020 and 17^th^ June 2022, 86 participants (66 adolescents, 20 adults; 47% female, 53% male) were enrolled and randomised to receive ChAd63-KH or placebo. 75 participants (87%) completed the trial as per protocol. No severe or serious adverse events were observed. At day 90 post vaccination, 6/40 (15%) and 4/35 (11%) participants in the vaccine and placebo groups respectively showed ≥ 90% clinical improvement (RR 1.31 [95% CI, 0.40 to 4.28], p=0.742). There were also no significant differences in PKDL grade between study arms. Whole blood transcriptomic analysis identified transcriptional modules associated with interferon responses and monocyte and dendritic cell activation, confirming vaccine reactogenicity.

**Interpretation:** Single dose administration of ChAd63-KH vaccine had no therapeutic efficacy in this subset of Sudanese PKDL patients. Further studies are needed to evaluate whether this vaccine would have therapeutic benefit using alternate dosing regimens or in combination with standard chemotherapy or immune modulation, and whether it has efficacy as a prophylactic vaccine for cutaneous or visceral leishmaniasis.

**Funding:** This study was funded by the Wellcome Trust.

**Research in context:** *Evidence before this study:* A leishmaniasis vaccine candidate was developed employing chimpanzee adenovirus 63 (ChAd63) to deliver genes encoding two *Leishmania* antigens, KMP-11 and HASPB1. This vaccine (ChAd63-KH) was previously evaluated for safety and immunogenicity in a Phase I healthy volunteer study and a Phase IIa study in Sudanese patients with post kala-azar dermal leishmaniasis (PKDL). It was shown to be safe and immunogenic, warranting further clinical studies to evaluate efficacy as a stand-alone therapeutic in PKDL patients.

*Added value of this study:* This clinical trial was designed to evaluate the safety and efficacy of ChAd63-KH in PKDL patients with persistent disease (dermal lesions for ≥ 6 months). If successful, single dose vaccination would significantly improve treatment options currently available to patients. The safety of ChAd63-KH was confirmed, with no severe or serious adverse events observed in trial participants. Approximately 13% of participants had ≥90% improvement in their PKDL over the course of 90 days follow up post vaccination, but this did not differ between vaccine and placebo arms, indicating that this reflected spontaneous cure rather than vaccine efficacy. Immune monitoring using whole blood transcriptomics confirmed the previously reported ability of this vaccine to induce immune responses in humans.

*Implications of all the available evidence:* This study indicates that as a stand-alone treatment, single dose vaccination with ChAd63-KH was unable to overcome the immune dysfunction that maintains persistent PKDL. A similar “high bar” has also been encountered in therapeutic vaccine trials for other persistent diseases. Given previous success with other forms of immunochemotherapy in PKDL, future therapeutic vaccine studies in PKDL might also benefit from combining ChAd63-KH vaccination with additional chemotherapy or immune modulation. The prophylactic efficacy of this vaccine against different types of leishmaniasis also remains to be evaluated.
