## Supplementary Data_Table S1 for "A randomized double-blind Phase IIb trial to evaluate the efficacy of ChAd63-KH for the treatment of post kala-azar dermal leishmaniasis"

### Sheet: LIIb_all 86
Name		Rx: 1=P, 2=Vx	LTFU: 0=N, 1=Y	PKDL:Day 0	PKDL:Day 21	PKDL:Day 42	PKDL:Day 90	fustat (90%): 0=N, 1=Y	futime(90%)	fustat (50%): 0=N, 1=Y	futime (50%)	PKDL grade: D0	PKDL grade: D21	PKDL grade: D42	PKDL grade:D90	Age: 0=adol, 1=adult	Sex: 0=F, 1=M	PKDL Duration	Dur class: 0=<18, 1=>18	Tx: 0=N, 1=Y	Transcriptomics (Table S6)
A001 T		1	1	100	100	100		0	90	0	42	4	4	4		1	1	252	1	0	N
A002 T		2	0	100	67	25	0	1	90	1	42	2	2	2	1	1	1	120	1	0	N
A003 LTFU		1	0	100	100	25	10	1	90	1	42	3	3	2	2	1	0	24	1	0	N
A004		1	1	100	100	100		0	90	0	42	3	3	3		1	1	24	1	0	N
A005		1	1	100	100	100		0	90	0	42	2	2	2		1	1	12	0	0	Y
A006 T		2	0	100	100	100	50	0	90	1	90	2	2	2	2	1	1	6	0	0	Y
A007 T		2	0	100	100	100	100	0	90	0	90	2	2	2	2	1	0	84	1	0	Y
A008 T		2	1		100			0	90	0	21	2		2		1	1	24	1	0	N
A009 T		2	0	100	100	100	100	0	90	0	90	3	3	3	3	1	1	NA	NA	0	Y
A010 LTFU		2	0	100	100	100	70	0	90	0	90	4	4	4	3	1	1	NA	NA	0	Y
A011 T		1	0	100	100		100	0	90	0	90	3	3		3	1	1	NA	NA	0	Y
A012 LTFU		2	0	100	100		70	0	90	0	90	2	2		2	1	1	NA	NA	0	Y
A013		1	0	100	100	100	20	0	90	1	90	3	3	3	3	0	0	10	0	0	N
A014		1	0	100	100	100	100	0	90	0	90	2	2	2	2	0	1	12	0	0	N
A015 T		2	1	100	50			0	90	1	21	2	2			0	0	13	0	0	N
A016 LTFU		2	0	100	100	100	100	0	90	0	90	2	2	2	2	0	0	24	1	0	N
A017		1	0	100	100	100	0	1	90	1	90	2	2	2	1	0	0	13	0	0	N
A018		2	0	100	100	50	0	1	90	1	42	2	2	2	1	0	0	24	1	0	N
A019		1	0	100	100	15	15	0	90	1	42	3	3	3	3	0	0	7	0	0	N
A020		2	0	100	100	50	20	0	90	1	42	3	3	3	2	0	0	12	0	0	N
Y001 T		1	0	100	100	100	25	0	90	1	90	3	3	3	3	0	0	6	0	0	N
Y002		2	0	100	100	50	10	1	90	1	42	3	3	2	2	0	1	8	0	0	N
Y003		1	0	100	75	50	50	0	90	1	42	3	3	2	2	0	1	24	1	0	N
Y004 LTFU		1	0	100	100	25	0	1	90	1	42	2	2	2	1	0	0	60	1	0	N
Y005		1	0	100	100	25	25	0	90	1	42	3	3	3	3	0	0	24	1	0	N
Y006		2	1	100	100	100		0	90	0	42	2	2	2		0	1	9	0	0	Y
Y007		2	0	100	100	50	20	0	90	1	42	3	3	2	2	0	0	84	1	0	Y
Y008 T		2	0	100	100	30	10	1	90	1	42	3	3	2	2	0	1	60	1	0	Y
Y009		1	0	100	100	70	55	0	90	0	90	2	3	2	3	0	0	6	0	0	Y
Y010 T		2	1	100	100	100		0	90	0	42	2	2	2		0	1	36	1	0	Y
Y011 T		1	0	100	100	100	100	0	90	0	90	3	3	3	3	0	1	9	0	0	Y
Y012 T		2	0	100	100	100	100	0	90	0	90	3	3	3	3	0	1	24	1	0	Y
Y013 T		2	0	100	100	100	100	0	90	0	90	3	3	3	3	0	0	18	1	0	Y
Y014		1	1	100	100	100		0	90	0	42	4	4	4		0	1	50	1	0	Y
Y015 T		1	1	100	100	100		0	90	0	42	2	2	2		0	1	6	0	0	Y
Y016		1	0	100	100	100	100	0	90	0	90	2	2	2	2	0	1	50	1	0	Y
Y017 T		2	0	100	100	100	100	0	90	0	90	2	2	2	2	0	1	12	0	0	Y
Y018 T		1	0	100	100	100	100	0	90	0	90	3	3	3	3	0	1	60	1	0	Y
Y019 T		2	0	100	100	100	100	0	90	0	90	2	2	2	2	0	0	24	1	0	Y
Y020		1	0	100	100	100	100	0	90	0	90	2	2	2	2	0	0	12	0	0	Y
Y021 T		1	1	100	100	100		0	90	0	42	4	4	4		0	1	36	1	0	Y
Y022		1	1	100				0	90	0	90	2				0	1	60	1	0	N
Y023		2	0	100	100	100	100	0	90	0	90	2	2	2	2	0	0	24	1	0	Y
Y024		2	0	100	100	100	100	0	90	0	90	3	3	3	3	0	1	8	0	0	Y
Y025 T		2	0	100	100	100	100	0	90	0	90	2	2	2	2	0	1	6	0	0	Y
Y026 LTFU		1	0	100	100	100	100	0	90	0	90	2	2	2	2	0	0	120	1	0	Y
Y027 T		2	0	100	100	100	60	0	90	0	90	3	3	3	3	0	1	NA	NA	0	Y
Y028		1	0	100	100		100	0	90	0	90	2	2		2	0	1	NA	NA	0	Y
Y029		1	0	100	100	100	70	0	90	0	90	4	4	4	3	0	0	NA	NA	0	Y
Y030		2	0	100	100	100	100	0	90	0	90	2	2	2	2	0	1	NA	NA	0	Y
Y031 T		2	0	100	100	70	70	0	90	0	90	2	2	2	2	0	1	NA	NA	0	Y
Y032 LTFU		1	0	100	100	50	0	1	90	1	42	3	3	3	1	0	1	NA	NA	0	Y
Y033		1	0	100	100	50	30	0	90	1	42	3	3	2	2	0	0	NA	NA	0	Y
Y034 T		2	0	100	100	100	70	0	90	0	90	3	3	3	3	0	0	NA	NA	0	Y
Y035		2	0	100	100	70	50	0	90	1	90	3	3	3	2	0	1	NA	NA	0	Y
Y036 T		2	0	100	100	100	100	0	90	0	90	2	2	2	2	0	0	NA	NA	0	Y
Y037 T		2	0	100	100	40	20	0	90	1	42	4	4	2	2	0	1	NA	NA	0	Y
Y038		1	0	100	100	70	20	0	90	1	90	2	2	2	2	0	1	NA	NA	0	Y
Y039 LTFU		1	0	100	100	100	100	0	90	0	90	2	2	2	2	0	0	NA	NA	0	Y
Y040 LTFU		1	0	100	100	100	55	0	90	0	90	2	2	2	2	0	0	NA	NA	0	Y
Y041 T		1	0	100	100	100	100	0	90	0	90	2	2	2	2	1	1	10	0	1	N
Y042		2	0	100	50	50	25	0	90	1	21	3	3	3	3	1	0	12	0	1	N
Y043		2	0	100	100	100	100	0	90	0	90	2	2	2	2	1	0	18	1	1	N
Y044		1	0	100	100	50	50	0	90	1	42	3	3	2	2	1	0	12	0	1	N
Y045		2	0	100	60	30	0	1	90	1	42	3	3	2	1	1	1	6	0	1	N
Y046		2	0	100	100	60	60	0	90	0	90	2	2	2	2	1	1	24	1	1	N
Y047 LTFU		1	0	100	100	100	100	0	90	0	90	3	3	3	3	1	1	12	0	1	Y
Y048 LTFU		1	0	100	100	100	100	0	90	0	90	3	3	3	3	1	0	72	1	1	Y
Y049		2	0	100	100	100	100	0	90	0	90	4	4	4	4	0	0	18	1	1	N
Y050		2	0	100	100	100	100	0	90	0	90	2	2	2	2	0	1	10	0	1	N
Y051		1	0	100	100	100	100	0	90	0	90	3	3	3	3	0	1	12	0	1	N
Y052		1	0	100	100	100	100	0	90	0	90	2	2	2	2	0	0	36	1	1	N
Y053		2	0	100	100	35	0	1	90	1	42	3	3	3	1	0	0	12	0	1	N
Y054		2	0	100	100	100	100	0	90	0	90	3	3	3	3	0	0	36	1	1	N
Y055		1	0	100	100	100	100	0	90	0	90	3	3	3	3	0	0	12	0	1	N
Y056		1	0	100	100	100	50	0	90	1	90	2	2	2	2	0	0	12	0	1	N
Y057		1	0	100	100	100	100	0	90	0	90	3	3	3	3	0	0	36	1	1	N
Y058		2	0	100	100	100	100	0	90	0	90	3	3	3	3	0	1	24	1	1	N
Y059		2	0	100	70	50	30	0	90	1	42	3	3	3	2	0	1	24	1	1	N
Y060		2	0	100	100	100	100	0	90	0	90	4	4	4	4	0	0	10	0	1	Y
Y061		1	0	100	100	100	100	0	90	0	90	2	2	2	2	0	1	12	0	1	Y
Y062		2	0	100	100	100	100	0	90	0	90	2	2	2	2	0	0	36	1	1	Y
Y063		2	0	100	100	100	100	0	90	0	90	3	3	3	3	0	1	60	1	1	Y
Y064		1	0	100	100	100	100	0	90	0	90	2	2	2	2	0	0	84	1	1	Y
Y065		2	0	100	100	100	100	0	90	0	90	4	4	4	4	0	0	18	1	1	Y
Y066		1	0	100	100	100	100	0	90	0	90	2	2	2	2	0	1	48	1	1	Y

### Sheet: LIIb_75 completed
Name	Rx: 1=P, 2=Vx	LTFU: 0=N, 1=Y	PKDL:Day 0	PKDL:Day 21	PKDL:Day 42	PKDL:Day 90	fustat (90%): 0=N, 1=Y	futime(90%)	fustat (50%): 0=N, 1=Y	futime (50%)	PKDL grade: D0	PKDL grade: D21	PKDL grade: D42	PKDL grade:D90	Age: 0=adol, 1=adult	Sex: 0=F, 1=M	PKDL Duration	Dur class: 0=<18, 1=>18	Tx: 0=N, 1=Y
A001 T	1	0	100	100	100	100	0	90	0	90	2	2	2	2	1	1	10	0	1
A005	1	0	100	100	25	10	1	90	1	42	3	3	2	2	1	0	24	1	0
A007 T	1	0	100	100	50	50	0	90	1	42	3	3	2	2	1	0	12	0	1
A011 T	1	0	100	100	100	100	0	90	0	90	3	3	3	3	1	1	12	0	1
A015 T	1	0	100	100	100	100	0	90	0	90	3	3	3	3	1	0	72	1	1
A019	1	0	100	100		100	0	90	0	90	3	3		3	1	1	NA	NA	0
Y002	1	0	100	100	100	20	0	90	1	90	3	3	3	3	0	0	10	0	0
Y003	1	0	100	100	100	100	0	90	0	90	2	2	2	2	0	1	12	0	0
Y006	1	0	100	100	100	0	1	90	1	90	2	2	2	1	0	0	13	0	0
Y009	1	0	100	100	15	15	0	90	1	42	3	3	3	3	0	0	7	0	0
Y010 T	1	0	100	100	100	100	0	90	0	90	3	3	3	3	0	1	12	0	1
Y011 T	1	0	100	100	100	100	0	90	0	90	2	2	2	2	0	0	36	1	1
Y015 T	1	0	100	100	100	100	0	90	0	90	3	3	3	3	0	0	12	0	1
Y016	1	0	100	100	100	25	0	90	1	90	3	3	3	3	0	0	6	0	0
Y017 T	1	0	100	100	100	50	0	90	1	90	2	2	2	2	0	0	12	0	1
Y018 T	1	0	100	100	100	100	0	90	0	90	3	3	3	3	0	0	36	1	1
Y022	1	0	100	75	50	50	0	90	1	42	3	3	2	2	0	1	24	1	0
Y023	1	0	100	100	25	0	1	90	1	42	2	2	2	1	0	0	60	1	0
Y024	1	0	100	100	25	25	0	90	1	42	3	3	3	3	0	0	24	1	0
Y027 T	1	0	100	100	100	100	0	90	0	90	2	2	2	2	0	1	12	0	1
Y030	1	0	100	100	70	55	0	90	0	90	2	3	2	3	0	0	6	0	0
Y033	1	0	100	100	100	100	0	90	0	90	3	3	3	3	0	1	9	0	0
Y036 T	1	0	100	100	100	100	0	90	0	90	2	2	2	2	0	0	84	1	1
Y041 T	1	0	100	100	100	100	0	90	0	90	2	2	2	2	0	1	48	1	1
Y042	1	0	100	100	100	100	0	90	0	90	2	2	2	2	0	1	50	1	0
Y044	1	0	100	100	100	100	0	90	0	90	3	3	3	3	0	1	60	1	0
Y046	1	0	100	100	100	100	0	90	0	90	2	2	2	2	0	0	12	0	0
Y052	1	0	100	100	100	100	0	90	0	90	2	2	2	2	0	0	120	1	0
Y054	1	0	100	100		100	0	90	0	90	2	2		2	0	1	NA	NA	0
Y055	1	0	100	100	100	70	0	90	0	90	4	4	4	3	0	0	NA	NA	0
Y058	1	0	100	100	50	0	1	90	1	42	3	3	3	1	0	1	NA	NA	0
Y059	1	0	100	100	50	30	0	90	1	42	3	3	2	2	0	0	NA	NA	0
Y064	1	0	100	100	70	20	0	90	1	90	2	2	2	2	0	1	NA	NA	0
Y065	1	0	100	100	100	100	0	90	0	90	2	2	2	2	0	0	NA	NA	0
Y066	1	0	100	100	100	55	0	90	0	90	2	2	2	2	0	0	NA	NA	0
A002 T	2	0	100	50	50	25	0	90	1	21	3	3	3	3	1	0	12	0	1
A004	2	0	100	67	25	0	1	90	1	42	2	2	2	1	1	1	120	1	0
A006 T	2	0	100	100	100	100	0	90	0	90	2	2	2	2	1	0	18	1	1
A008 T	2	0	100	60	30	0	1	90	1	42	3	3	2	1	1	1	6	0	1
A009 T	2	0	100	100	60	60	0	90	0	90	2	2	2	2	1	1	24	1	1
A013	2	0	100	100	100	50	0	90	1	90	2	2	2	2	1	1	6	0	0
A014	2	0	100	100	100	100	0	90	0	90	2	2	2	2	1	0	84	1	0
A017	2	0	100	100	100	100	0	90	0	90	3	3	3	3	1	1	NA	NA	0
A018	2	0	100	100	100	70	0	90	0	90	4	4	4	3	1	1	NA	NA	0
A020	2	0	100	100		70	0	90	0	90	2	2		2	1	1	NA	NA	0
Y001 T	2	0	100	100	100	100	0	90	0	90	4	4	4	4	0	0	18	1	1
Y005	2	0	100	100	100	100	0	90	0	90	2	2	2	2	0	0	24	1	0
Y007	2	0	100	100	50	0	1	90	1	42	2	2	2	1	0	0	24	1	0
Y008 T	2	0	100	100	100	100	0	90	0	90	2	2	2	2	0	1	10	0	1
Y012 T	2	0	100	100	35	0	1	90	1	42	3	3	3	1	0	0	12	0	1
Y013 T	2	0	100	100	100	100	0	90	0	90	3	3	3	3	0	0	36	1	1
Y014	2	0	100	100	50	20	0	90	1	42	3	3	3	2	0	0	12	0	0
Y019 T	2	0	100	100	100	100	0	90	0	90	3	3	3	3	0	1	24	1	1
Y020	2	0	100	100	50	10	1	90	1	42	3	3	2	2	0	1	8	0	0
Y021 T	2	0	100	70	50	30	0	90	1	42	3	3	3	2	0	1	24	1	1
Y025 T	2	0	100	100	100	100	0	90	0	90	4	4	4	4	0	0	10	0	1
Y028	2	0	100	100	50	20	0	90	1	42	3	3	2	2	0	0	84	1	0
Y029	2	0	100	100	30	10	1	90	1	42	3	3	2	2	0	1	60	1	0
Y031 T	2	0	100	100	100	100	0	90	0	90	2	2	2	2	0	0	36	1	1
Y034 T	2	0	100	100	100	100	0	90	0	90	3	3	3	3	0	1	60	1	1
Y035	2	0	100	100	100	100	0	90	0	90	3	3	3	3	0	1	24	1	0
Y037 T	2	0	100	100	100	100	0	90	0	90	4	4	4	4	0	0	18	1	1
Y038	2	0	100	100	100	100	0	90	0	90	3	3	3	3	0	0	18	1	0
Y043	2	0	100	100	100	100	0	90	0	90	2	2	2	2	0	1	12	0	0
Y045	2	0	100	100	100	100	0	90	0	90	2	2	2	2	0	0	24	1	0
Y049	2	0	100	100	100	100	0	90	0	90	2	2	2	2	0	0	24	1	0
Y050	2	0	100	100	100	100	0	90	0	90	3	3	3	3	0	1	8	0	0
Y051	2	0	100	100	100	100	0	90	0	90	2	2	2	2	0	1	6	0	0
Y053	2	0	100	100	100	60	0	90	0	90	3	3	3	3	0	1	NA	NA	0
Y056	2	0	100	100	100	100	0	90	0	90	2	2	2	2	0	1	NA	NA	0
Y057	2	0	100	100	70	70	0	90	0	90	2	2	2	2	0	1	NA	NA	0
Y060	2	0	100	100	100	70	0	90	0	90	3	3	3	3	0	0	NA	NA	0
Y061	2	0	100	100	70	50	0	90	1	90	3	3	3	2	0	1	NA	NA	0
Y062	2	0	100	100	100	100	0	90	0	90	2	2	2	2	0	0	NA	NA	0
Y063	2	0	100	100	40	20	0	90	1	42	4	4	2	2	0	1	NA	NA	0

### Sheet: LIIb_57 with duration
Name	Rx: 1=P, 2=Vx	LTFU: 0=N, 1=Y	PKDL:Day 0	PKDL:Day 21	PKDL:Day 42	PKDL:Day 90	fustat (90%): 0=N, 1=Y	futime(90%)	fustat (50%): 0=N, 1=Y	futime (50%)	PKDL grade: D0	PKDL grade: D21	PKDL grade: D42	PKDL grade:D90	Age: 0=adol, 1=adult	Sex: 0=F, 1=M	PKDL Duration	Dur class: 0=<18, 1=>18	Tx: 0=N, 1=Y
Y016	1	0	100	100	100	25	0	90	1	90	3	3	3	3	0	0	6	0	0
Y030	1	0	100	100	70	55	0	90	0	90	2	3	2	3	0	0	6	0	0
Y009	1	0	100	100	15	15	0	90	1	42	3	3	3	3	0	0	7	0	0
Y002	1	0	100	100	100	20	0	90	1	90	3	3	3	3	0	0	10	0	0
A007 T	1	0	100	100	50	50	0	90	1	42	3	3	2	2	1	0	12	0	1
Y015 T	1	0	100	100	100	100	0	90	0	90	3	3	3	3	0	0	12	0	1
Y017 T	1	0	100	100	100	50	0	90	1	90	2	2	2	2	0	0	12	0	1
Y046	1	0	100	100	100	100	0	90	0	90	2	2	2	2	0	0	12	0	0
Y006	1	0	100	100	100	0	1	90	1	90	2	2	2	1	0	0	13	0	0
A005	1	0	100	100	25	10	1	90	1	42	3	3	2	2	1	0	24	1	0
Y024	1	0	100	100	25	25	0	90	1	42	3	3	3	3	0	0	24	1	0
Y011 T	1	0	100	100	100	100	0	90	0	90	2	2	2	2	0	0	36	1	1
Y018 T	1	0	100	100	100	100	0	90	0	90	3	3	3	3	0	0	36	1	1
Y023	1	0	100	100	25	0	1	90	1	42	2	2	2	1	0	0	60	1	0
A015 T	1	0	100	100	100	100	0	90	0	90	3	3	3	3	1	0	72	1	1
Y036 T	1	0	100	100	100	100	0	90	0	90	2	2	2	2	0	0	84	1	1
Y052	1	0	100	100	100	100	0	90	0	90	2	2	2	2	0	0	120	1	0
Y033	1	0	100	100	100	100	0	90	0	90	3	3	3	3	0	1	9	0	0
A001 T	1	0	100	100	100	100	0	90	0	90	2	2	2	2	1	1	10	0	1
A011 T	1	0	100	100	100	100	0	90	0	90	3	3	3	3	1	1	12	0	1
Y003	1	0	100	100	100	100	0	90	0	90	2	2	2	2	0	1	12	0	0
Y010 T	1	0	100	100	100	100	0	90	0	90	3	3	3	3	0	1	12	0	1
Y027 T	1	0	100	100	100	100	0	90	0	90	2	2	2	2	0	1	12	0	1
Y022	1	0	100	75	50	50	0	90	1	42	3	3	2	2	0	1	24	1	0
Y041 T	1	0	100	100	100	100	0	90	0	90	2	2	2	2	0	1	48	1	1
Y042	1	0	100	100	100	100	0	90	0	90	2	2	2	2	0	1	50	1	0
Y044	1	0	100	100	100	100	0	90	0	90	3	3	3	3	0	1	60	1	0
Y025 T	2	0	100	100	100	100	0	90	0	90	4	4	4	4	0	0	10	0	1
A002 T	2	0	100	50	50	25	0	90	1	21	3	3	3	3	1	0	12	0	1
Y012 T	2	0	100	100	35	0	1	90	1	42	3	3	3	1	0	0	12	0	1
Y014	2	0	100	100	50	20	0	90	1	42	3	3	3	2	0	0	12	0	0
A006 T	2	0	100	100	100	100	0	90	0	90	2	2	2	2	1	0	18	1	1
Y001 T	2	0	100	100	100	100	0	90	0	90	4	4	4	4	0	0	18	1	1
Y037 T	2	0	100	100	100	100	0	90	0	90	4	4	4	4	0	0	18	1	1
Y038	2	0	100	100	100	100	0	90	0	90	3	3	3	3	0	0	18	1	0
Y005	2	0	100	100	100	100	0	90	0	90	2	2	2	2	0	0	24	1	0
Y007	2	0	100	100	50	0	1	90	1	42	2	2	2	1	0	0	24	1	0
Y045	2	0	100	100	100	100	0	90	0	90	2	2	2	2	0	0	24	1	0
Y049	2	0	100	100	100	100	0	90	0	90	2	2	2	2	0	0	24	1	0
Y013 T	2	0	100	100	100	100	0	90	0	90	3	3	3	3	0	0	36	1	1
Y031 T	2	0	100	100	100	100	0	90	0	90	2	2	2	2	0	0	36	1	1
A014	2	0	100	100	100	100	0	90	0	90	2	2	2	2	1	0	84	1	0
Y028	2	0	100	100	50	20	0	90	1	42	3	3	2	2	0	0	84	1	0
A008 T	2	0	100	60	30	0	1	90	1	42	3	3	2	1	1	1	6	0	1
A013	2	0	100	100	100	50	0	90	1	90	2	2	2	2	1	1	6	0	0
Y051	2	0	100	100	100	100	0	90	0	90	2	2	2	2	0	1	6	0	0
Y020	2	0	100	100	50	10	1	90	1	42	3	3	2	2	0	1	8	0	0
Y050	2	0	100	100	100	100	0	90	0	90	3	3	3	3	0	1	8	0	0
Y008 T	2	0	100	100	100	100	0	90	0	90	2	2	2	2	0	1	10	0	1
Y043	2	0	100	100	100	100	0	90	0	90	2	2	2	2	0	1	12	0	0
A009 T	2	0	100	100	60	60	0	90	0	90	2	2	2	2	1	1	24	1	1
Y019 T	2	0	100	100	100	100	0	90	0	90	3	3	3	3	0	1	24	1	1
Y021 T	2	0	100	70	50	30	0	90	1	42	3	3	3	2	0	1	24	1	1
Y035	2	0	100	100	100	100	0	90	0	90	3	3	3	3	0	1	24	1	0
Y029	2	0	100	100	30	10	1	90	1	42	3	3	2	2	0	1	60	1	0
Y034 T	2	0	100	100	100	100	0	90	0	90	3	3	3	3	0	1	60	1	1
A004	2	0	100	67	25	0	1	90	1	42	2	2	2	1	1	1	120	1	0
